# Development and accuracy of a novel machine learning model to detect toddlers’ physical activity and sedentary time using accelerometers: Little Movers Activity Analysis

**DOI:** 10.1101/2025.04.24.25326266

**Authors:** Elyse Letts, Sara King-Dowling, Natascja Di Cristofaro, Patricia Tucker, John Cairney, Dylan Kobsar, Brian W. Timmons, Joyce Obeid

## Abstract

**Objective:** (1) develop and test a novel, open-source, supervised machine learning model to detect toddlers’ physical activity (PA) and sedentary time (SED); (2) compare this novel machine learning model to existing cut-point methods to analyse toddlers’ PA (independent sample cross-validation of existing methods). **Methods:** We recruited 111 healthy toddlers to attend two semi-structured lab visits while wearing an ActiGraph wGT3X-BT accelerometer. Sessions were video recorded and manually annotated using a modified Children’s Activity Rating Scale to determine a ground truth of toddler activity. We extracted 40 time and frequency domain features from the raw accelerations (across 6 different epochs ranging from 1-60s) and trained 4 gradient boosted tree machine learning models. Models were assessed using accuracy, F1 scores, and confusion matrices. For the validation of existing methods, we calculated accuracy, F1, and mean absolute differences (MAD) in total PA (TPA) and moderate-to-vigorous PA (MVPA) estimation. **Results:** The 5s epoch performed best with the recommended models classifying non-volitional movement (NVM)/SED/TPA and NVM/SED/light PA (LPA)/MVPA reaching an 82% and 74% accuracy with MAD of 3.0 and 3.2min/hour, respectively. Independent sample cross-validation found accuracies from 33-73% and MAD ranging from 7.6-18.6min/hour in TPA and 10.7-25.8min/hour in MVPA. **Conclusions:** We recommend the NVM/SED/TPA or NVM/SED/LPA/MVPA models given alignment with toddler TPA guidelines and MVPA link to health outcomes, respectively. We additionally present an open-access, user-friendly interface for using these models that does not require coding knowledge. This study presents a substantial step forward toward comprehensive and accessible measurement of toddlers’ physical activity.

**Summary Box:**

- **What is already known on this topic** - Current methods used to assess toddlers’ physical activity (PA) and sedentary time (SED) face challenges with low accuracies and inabilities to detect non-volitional movement (NVM, e.g., being carried). Machine learning methods are promising but existing methods have been validated using small samples and the algorithms are not openly available.
- **What this study adds** – Open-source machine learning models to detect toddlers’ PA, SED, and NVM that outperform existing available cut-point methods, including an easy-to-use interface to apply these models to raw accelerometer data.
- **How this study might affect research, practice or policy** – We provide an easy-to-use, open access tool for researchers, clinicians, and beyond to use machine learning to more accurately detect toddlers’ volitional PA and SED. This will allow for more accurate quantifications of PA that can be linked to health outcomes and inform toddler PA guidelines.
