## Supplementary Material 5 for "Development and accuracy of a novel machine learning model to detect toddlers’ physical activity and sedentary time using accelerometers: Little Movers Activity Analysis"

### Sheet: 5s_NvmSedLpaMvpa
vector_magnitude__fft_aggregated__aggtype_"skew"	0.0790671
vector_magnitude__variation_coefficient	0.072017
vector_magnitude__fft_aggregated__aggtype_"centroid"	0.0398122
vector_magnitude__standard_deviation	0.0326028
vector_magnitude__quantile__q_0.95	0.0190755
vector_magnitude__quantile__q_0.1	0.0179068
vector_magnitude__fft_aggregated__aggtype_"kurtosis"	0.0142608
Y__fft_aggregated__aggtype_"skew"	0.013662
X__sum_values	0.013005
X__fft_coefficient__attr_"real"__coeff_0	0.0125099
vector_magnitude__quantile__q_0.25	0.0117056
vector_magnitude__fft_coefficient__attr_"abs"__coeff_3	0.00978134
vector_magnitude__fourier_entropy__bins_10	0.00924965
vector_magnitude__quantile__q_0.75	0.00920646
Y__fft_aggregated__aggtype_"centroid"	0.00897651
Y__fft_coefficient__attr_"abs"__coeff_0	0.00872805
vector_magnitude__fft_aggregated__aggtype_"variance"	0.00862295
X__fft_aggregated__aggtype_"skew"	0.00826761
X__fourier_entropy__bins_10	0.00742331
Y__standard_deviation	0.00697075
Y__root_mean_square	0.00695372
X__standard_deviation	0.00670132
Z__standard_deviation	0.00670129
vector_magnitude__kurtosis	0.00658658
vector_magnitude__fft_coefficient__attr_"abs"__coeff_4	0.00655455
vector_magnitude__fft_coefficient__attr_"abs"__coeff_2	0.00623177
X__quantile__q_0.1	0.00622975
X__mean	0.00611861
Y__fft_coefficient__attr_"abs"__coeff_1	0.00610991
vector_magnitude__fft_coefficient__attr_"abs"__coeff_0	0.00605679
Y__fourier_entropy__bins_10	0.00601491
X__fft_coefficient__attr_"abs"__coeff_1	0.00581598
vector_magnitude__mean	0.00564756
X__fft_coefficient__attr_"abs"__coeff_0	0.00558057
Y__fft_coefficient__attr_"abs"__coeff_2	0.00548551
vector_magnitude__sum_values	0.00544654
vector_magnitude__fft_coefficient__attr_"real"__coeff_0	0.00543223
X__fft_aggregated__aggtype_"centroid"	0.00539131
Y__fft_coefficient__attr_"abs"__coeff_4	0.00538978
Y__fft_coefficient__attr_"real"__coeff_0	0.00535313
X__quantile__q_0.25	0.00534219
Z__fft_coefficient__attr_"abs"__coeff_2	0.00534125
Y__variation_coefficient	0.00532566
Y__quantile__q_0.1	0.00526933
Y__quantile__q_0.75	0.00513793
vector_magnitude__root_mean_square	0.00510103
Z__fft_coefficient__attr_"real"__coeff_0	0.00506883
vector_magnitude__maximum	0.00503846
X__root_mean_square	0.00503378
X__maximum	0.00501755
Y__fft_aggregated__aggtype_"kurtosis"	0.00500897
vector_magnitude__quantile__q_0.5	0.00500772
Z__quantile__q_0.1	0.00499424
vector_magnitude__median	0.00499097
Z__quantile__q_0.95	0.00495408
Z__fft_coefficient__attr_"abs"__coeff_1	0.00489743
Y__quantile__q_0.25	0.00486982
Y__quantile__q_0.95	0.00485688
Y__fft_aggregated__aggtype_"variance"	0.0048232
Y__sum_values	0.00479647
Z__quantile__q_0.25	0.00478652
X__quantile__q_0.75	0.00478628
Z__mean	0.00478368
X__quantile__q_0.95	0.00477632
Z__quantile__q_0.5	0.00477381
vector_magnitude__minimum	0.00476581
Y__fft_coefficient__attr_"abs"__coeff_3	0.00475074
X__quantile__q_0.5	0.00474917
Y__mean	0.00474424
X__fft_coefficient__attr_"abs"__coeff_2	0.0047394
Y__minimum	0.0046864
X__fft_aggregated__aggtype_"kurtosis"	0.00464849
Y__quantile__q_0.5	0.00456262
Z__quantile__q_0.75	0.00455313
X__median	0.00454116
Z__sum_values	0.00451619
Z__minimum	0.00451115
X__minimum	0.00448439
X__fft_aggregated__aggtype_"variance"	0.00447545
Z__root_mean_square	0.0044637
Y__median	0.00441824
vector_magnitude__fft_coefficient__attr_"abs"__coeff_1	0.00439464
Z__maximum	0.00436372
Y__kurtosis	0.00435341
Y__maximum	0.00434871
Z__fft_aggregated__aggtype_"centroid"	0.00433586
X__variation_coefficient	0.00432516
Z__median	0.00429453
Z__fft_coefficient__attr_"abs"__coeff_0	0.00424125
Z__fourier_entropy__bins_10	0.00421559
Z__fft_aggregated__aggtype_"skew"	0.00418577
vector_magnitude__skewness	0.00418465
Z__fft_aggregated__aggtype_"variance"	0.00410431
Z__fft_coefficient__attr_"abs"__coeff_3	0.00409317
X__kurtosis	0.00409286
Z__kurtosis	0.00406877
vector_magnitude__fft_coefficient__attr_"imag"__coeff_4	0.00399326
Z__fft_aggregated__aggtype_"kurtosis"	0.00399216
Z__fft_coefficient__attr_"abs"__coeff_4	0.00398297
X__fft_coefficient__attr_"imag"__coeff_2	0.00395566
X__fft_coefficient__attr_"imag"__coeff_1	0.00392232
Z__skewness	0.00391592
Z__variation_coefficient	0.0039143
vector_magnitude__fft_coefficient__attr_"imag"__coeff_2	0.00389721
vector_magnitude__fft_coefficient__attr_"imag"__coeff_1	0.00389295
Z__fft_coefficient__attr_"real"__coeff_2	0.00387466
Y__fft_coefficient__attr_"imag"__coeff_1	0.00385948
X__fft_coefficient__attr_"abs"__coeff_3	0.00384843
X__fft_coefficient__attr_"abs"__coeff_4	0.00383773
vector_magnitude__fft_coefficient__attr_"real"__coeff_4	0.00383273
Z__fft_coefficient__attr_"imag"__coeff_1	0.0038324
Y__fft_coefficient__attr_"angle"__coeff_1	0.00381865
X__fft_coefficient__attr_"real"__coeff_1	0.0038159
Z__fft_coefficient__attr_"imag"__coeff_2	0.00380997
Y__fft_coefficient__attr_"real"__coeff_2	0.00380474
X__skewness	0.00379746
X__fft_coefficient__attr_"imag"__coeff_4	0.00378454
Y__fft_coefficient__attr_"imag"__coeff_2	0.00378079
X__fft_coefficient__attr_"imag"__coeff_3	0.00377763
vector_magnitude__fft_coefficient__attr_"angle"__coeff_1	0.00377567
X__fft_coefficient__attr_"real"__coeff_2	0.00377218
vector_magnitude__fft_coefficient__attr_"imag"__coeff_3	0.00376812
vector_magnitude__fft_coefficient__attr_"real"__coeff_1	0.00376754
X__fft_coefficient__attr_"angle"__coeff_2	0.00376351
Z__fft_coefficient__attr_"real"__coeff_1	0.0037535
Y__skewness	0.00375245
X__fft_coefficient__attr_"real"__coeff_3	0.00371542
Y__fft_coefficient__attr_"imag"__coeff_3	0.0037098
Y__fft_coefficient__attr_"angle"__coeff_2	0.00369854
Y__fft_coefficient__attr_"real"__coeff_1	0.00368718
Z__fft_coefficient__attr_"real"__coeff_3	0.00368122
vector_magnitude__fft_coefficient__attr_"real"__coeff_3	0.00368111
X__fft_coefficient__attr_"angle"__coeff_4	0.00368095
vector_magnitude__fft_coefficient__attr_"real"__coeff_2	0.00367917
Y__fft_coefficient__attr_"imag"__coeff_4	0.00366194
Z__fft_coefficient__attr_"angle"__coeff_4	0.00366073
X__fft_coefficient__attr_"angle"__coeff_3	0.00365575
X__fft_coefficient__attr_"real"__coeff_4	0.00365424
Y__fft_coefficient__attr_"angle"__coeff_3	0.00363366
Z__fft_coefficient__attr_"real"__coeff_4	0.00361455
Y__fft_coefficient__attr_"real"__coeff_4	0.00360765
X__fft_coefficient__attr_"angle"__coeff_1	0.00360738
Y__fft_coefficient__attr_"real"__coeff_3	0.0036046
Z__fft_coefficient__attr_"imag"__coeff_3	0.00357125
vector_magnitude__fft_coefficient__attr_"angle"__coeff_2	0.00355577
Z__fft_coefficient__attr_"angle"__coeff_2	0.00355423
Y__fft_coefficient__attr_"angle"__coeff_4	0.00354842
Z__fft_coefficient__attr_"imag"__coeff_4	0.00352788
vector_magnitude__fft_coefficient__attr_"angle"__coeff_4	0.00351592
vector_magnitude__fft_coefficient__attr_"angle"__coeff_3	0.00349545
Z__fft_coefficient__attr_"angle"__coeff_3	0.00348877
Z__fft_coefficient__attr_"angle"__coeff_1	0.00348022
Z__fft_coefficient__attr_"angle"__coeff_0	0.00263605
X__fft_coefficient__attr_"angle"__coeff_0	0.00213874
Y__fft_coefficient__attr_"angle"__coeff_0	0.00131033
X__fft_coefficient__attr_"imag"__coeff_0	0
Y__fft_coefficient__attr_"imag"__coeff_0	0
Z__fft_coefficient__attr_"imag"__coeff_0	0
vector_magnitude__fft_coefficient__attr_"imag"__coeff_0	0
vector_magnitude__fft_coefficient__attr_"angle"__coeff_0	0

### Sheet: 5s_NvmSedTpa
Y__variation_coefficient	0.0289269
Y__fft_aggregated__aggtype_"centroid"	0.0185464
Y__fft_aggregated__aggtype_"variance"	0.0115736
Y__sum_values	0.0109774
vector_magnitude__fourier_entropy__bins_10	0.0105875
X__median	0.0100713
Z__fft_aggregated__aggtype_"skew"	0.00991434
Y__median	0.00987871
vector_magnitude__fft_aggregated__aggtype_"skew"	0.00969721
Y__quantile__q_0.5	0.00943745
Y__fft_coefficient__attr_"real"__coeff_0	0.00931771
X__quantile__q_0.5	0.00922315
vector_magnitude__quantile__q_0.95	0.00905742
vector_magnitude__variation_coefficient	0.00880901
Y__quantile__q_0.25	0.00868125
vector_magnitude__fft_aggregated__aggtype_"kurtosis"	0.00832673
X__fft_coefficient__attr_"real"__coeff_0	0.00828734
Y__mean	0.00824087
vector_magnitude__standard_deviation	0.00814194
Z__minimum	0.00788367
Y__quantile__q_0.75	0.00782234
Y__minimum	0.00773369
Y__quantile__q_0.1	0.00765374
Y__quantile__q_0.95	0.00752864
vector_magnitude__fft_coefficient__attr_"abs"__coeff_3	0.00750856
X__fft_aggregated__aggtype_"skew"	0.00745876
Y__fft_coefficient__attr_"imag"__coeff_2	0.00744633
vector_magnitude__fft_aggregated__aggtype_"centroid"	0.00741446
Z__quantile__q_0.95	0.00741304
X__fft_aggregated__aggtype_"kurtosis"	0.00740703
Y__fft_coefficient__attr_"abs"__coeff_0	0.00737737
Y__root_mean_square	0.00736298
Z__quantile__q_0.25	0.00714865
X__sum_values	0.0071477
X__quantile__q_0.95	0.0070182
vector_magnitude__fft_coefficient__attr_"angle"__coeff_4	0.00701659
X__quantile__q_0.1	0.00699171
vector_magnitude__quantile__q_0.75	0.00693092
Z__median	0.00692857
vector_magnitude__quantile__q_0.1	0.0069225
X__fft_coefficient__attr_"real"__coeff_1	0.00689273
X__quantile__q_0.75	0.00688114
Y__fft_aggregated__aggtype_"kurtosis"	0.00682456
Y__fft_coefficient__attr_"angle"__coeff_3	0.00679286
Z__quantile__q_0.1	0.00679276
Y__standard_deviation	0.00671751
Y__skewness	0.00662319
Z__sum_values	0.00659435
vector_magnitude__quantile__q_0.5	0.00659299
Y__maximum	0.00653888
vector_magnitude__fft_coefficient__attr_"abs"__coeff_2	0.00653282
X__fft_coefficient__attr_"angle"__coeff_1	0.00650409
vector_magnitude__root_mean_square	0.00646109
vector_magnitude__fft_coefficient__attr_"abs"__coeff_4	0.00646108
Y__fft_coefficient__attr_"imag"__coeff_3	0.00645488
X__fft_coefficient__attr_"angle"__coeff_2	0.00643741
Y__fft_coefficient__attr_"imag"__coeff_1	0.0064129
vector_magnitude__fft_coefficient__attr_"imag"__coeff_1	0.00640909
X__fft_coefficient__attr_"real"__coeff_4	0.00640577
Z__fft_coefficient__attr_"real"__coeff_4	0.00640466
Y__fft_coefficient__attr_"real"__coeff_2	0.00639239
Y__fft_coefficient__attr_"abs"__coeff_1	0.00637366
Y__fft_coefficient__attr_"real"__coeff_1	0.00636562
Y__fourier_entropy__bins_10	0.00635759
Z__mean	0.00635055
Y__fft_coefficient__attr_"abs"__coeff_3	0.00633153
Z__maximum	0.0063051
vector_magnitude__median	0.00625339
X__maximum	0.00624978
Z__quantile__q_0.75	0.0062454
X__fft_coefficient__attr_"imag"__coeff_1	0.00621623
Z__quantile__q_0.5	0.00621222
vector_magnitude__fft_coefficient__attr_"real"__coeff_0	0.00619254
vector_magnitude__fft_aggregated__aggtype_"variance"	0.00618992
Y__fft_aggregated__aggtype_"skew"	0.00617875
Z__fft_coefficient__attr_"real"__coeff_0	0.00615487
X__fft_coefficient__attr_"imag"__coeff_4	0.0061541
X__skewness	0.00607437
Y__fft_coefficient__attr_"abs"__coeff_2	0.00605228
Z__fft_aggregated__aggtype_"variance"	0.0060498
Y__fft_coefficient__attr_"angle"__coeff_4	0.00604167
Z__fft_coefficient__attr_"angle"__coeff_3	0.00599664
Y__fft_coefficient__attr_"real"__coeff_3	0.00598841
X__fft_aggregated__aggtype_"variance"	0.00598572
X__quantile__q_0.25	0.00596547
X__minimum	0.00595755
vector_magnitude__fft_coefficient__attr_"angle"__coeff_1	0.00593931
Z__fft_coefficient__attr_"imag"__coeff_3	0.00591145
Y__fft_coefficient__attr_"abs"__coeff_4	0.00589893
Z__fft_coefficient__attr_"angle"__coeff_1	0.00588283
Z__variation_coefficient	0.00586484
X__fft_coefficient__attr_"angle"__coeff_3	0.0058596
vector_magnitude__fft_coefficient__attr_"angle"__coeff_3	0.00584745
X__fft_coefficient__attr_"imag"__coeff_3	0.00582411
X__mean	0.00581983
Z__fft_aggregated__aggtype_"kurtosis"	0.00581159
vector_magnitude__minimum	0.00579828
Z__root_mean_square	0.00577643
vector_magnitude__maximum	0.00576815
vector_magnitude__fft_coefficient__attr_"angle"__coeff_2	0.00575714
Y__kurtosis	0.00573303
Y__fft_coefficient__attr_"real"__coeff_4	0.00572455
Y__fft_coefficient__attr_"angle"__coeff_1	0.00568242
X__fft_coefficient__attr_"abs"__coeff_1	0.00568102
vector_magnitude__kurtosis	0.00566765
X__fft_coefficient__attr_"abs"__coeff_2	0.00563861
X__fft_aggregated__aggtype_"centroid"	0.005635
Z__fft_coefficient__attr_"angle"__coeff_2	0.00563427
Z__fft_coefficient__attr_"abs"__coeff_2	0.00563227
X__fft_coefficient__attr_"imag"__coeff_2	0.0056319
Z__fft_aggregated__aggtype_"centroid"	0.00556626
X__fourier_entropy__bins_10	0.00551455
Z__fft_coefficient__attr_"imag"__coeff_1	0.00548384
X__fft_coefficient__attr_"abs"__coeff_4	0.00546975
Z__fft_coefficient__attr_"imag"__coeff_4	0.00544648
Y__fft_coefficient__attr_"angle"__coeff_2	0.00540992
Z__fft_coefficient__attr_"angle"__coeff_4	0.00536918
Y__fft_coefficient__attr_"imag"__coeff_4	0.00535244
X__fft_coefficient__attr_"angle"__coeff_4	0.00533034
vector_magnitude__skewness	0.00528578
Z__skewness	0.0052008
Z__fft_coefficient__attr_"real"__coeff_2	0.00519305
Z__fft_coefficient__attr_"abs"__coeff_0	0.00518702
vector_magnitude__mean	0.0051709
vector_magnitude__sum_values	0.00516332
vector_magnitude__fft_coefficient__attr_"abs"__coeff_1	0.0051489
Z__fft_coefficient__attr_"abs"__coeff_4	0.00511036
X__root_mean_square	0.00507087
X__standard_deviation	0.00506181
Z__fft_coefficient__attr_"abs"__coeff_1	0.00504516
vector_magnitude__quantile__q_0.25	0.0050039
Z__kurtosis	0.00500363
Z__standard_deviation	0.0049616
X__fft_coefficient__attr_"abs"__coeff_3	0.00495326
X__fft_coefficient__attr_"real"__coeff_3	0.00489891
X__fft_coefficient__attr_"real"__coeff_2	0.00480142
Z__fft_coefficient__attr_"abs"__coeff_3	0.00479521
Z__fft_coefficient__attr_"real"__coeff_1	0.00477723
vector_magnitude__fft_coefficient__attr_"imag"__coeff_3	0.00467189
X__variation_coefficient	0.00461054
vector_magnitude__fft_coefficient__attr_"real"__coeff_1	0.00460845
Z__fft_coefficient__attr_"imag"__coeff_2	0.0045607
X__kurtosis	0.00450121
X__fft_coefficient__attr_"abs"__coeff_0	0.00449299
Z__fft_coefficient__attr_"real"__coeff_3	0.00442375
Z__fourier_entropy__bins_10	0.00426782
vector_magnitude__fft_coefficient__attr_"imag"__coeff_2	0.00413209
vector_magnitude__fft_coefficient__attr_"real"__coeff_3	0.00404551
vector_magnitude__fft_coefficient__attr_"real"__coeff_2	0.00401359
vector_magnitude__fft_coefficient__attr_"imag"__coeff_4	0.00390003
vector_magnitude__fft_coefficient__attr_"abs"__coeff_0	0.00380398
vector_magnitude__fft_coefficient__attr_"real"__coeff_4	0.00346271
Z__fft_coefficient__attr_"angle"__coeff_0	0.0027601
Y__fft_coefficient__attr_"angle"__coeff_0	0.000269544
X__fft_coefficient__attr_"angle"__coeff_0	9.65896e-05
X__fft_coefficient__attr_"imag"__coeff_0	0
Y__fft_coefficient__attr_"imag"__coeff_0	0
Z__fft_coefficient__attr_"imag"__coeff_0	0
vector_magnitude__fft_coefficient__attr_"imag"__coeff_0	0
vector_magnitude__fft_coefficient__attr_"angle"__coeff_0	0

### Sheet: 5s_SedLpaMvpa
vector_magnitude__fft_aggregated__aggtype_"skew"	0.0716749
vector_magnitude__quantile__q_0.95	0.0322487
vector_magnitude__fft_aggregated__aggtype_"kurtosis"	0.0272921
vector_magnitude__variation_coefficient	0.0181742
vector_magnitude__quantile__q_0.25	0.0173521
vector_magnitude__fft_aggregated__aggtype_"centroid"	0.0152365
vector_magnitude__quantile__q_0.1	0.0129391
X__fft_aggregated__aggtype_"centroid"	0.00992414
Z__standard_deviation	0.00912557
vector_magnitude__standard_deviation	0.00905851
vector_magnitude__quantile__q_0.75	0.0081663
vector_magnitude__fft_aggregated__aggtype_"variance"	0.00760177
Y__fft_coefficient__attr_"abs"__coeff_2	0.00748941
vector_magnitude__fft_coefficient__attr_"abs"__coeff_0	0.0074511
Y__standard_deviation	0.0073735
X__fft_aggregated__aggtype_"skew"	0.00733031
Y__fft_coefficient__attr_"abs"__coeff_1	0.00720741
X__fourier_entropy__bins_10	0.00718143
X__fft_coefficient__attr_"abs"__coeff_1	0.00691948
Y__root_mean_square	0.00690793
Y__fft_coefficient__attr_"abs"__coeff_0	0.00681981
Y__fft_aggregated__aggtype_"skew"	0.00661536
Y__fft_coefficient__attr_"real"__coeff_0	0.00659131
X__fft_coefficient__attr_"abs"__coeff_0	0.00655818
X__fft_coefficient__attr_"real"__coeff_0	0.00653088
X__standard_deviation	0.00650022
Y__sum_values	0.00636353
Y__fft_aggregated__aggtype_"variance"	0.00632139
X__fft_aggregated__aggtype_"kurtosis"	0.00623688
X__sum_values	0.00621669
Y__fft_aggregated__aggtype_"kurtosis"	0.00620214
Y__quantile__q_0.25	0.00617096
Y__fourier_entropy__bins_10	0.00611179
Y__variation_coefficient	0.00609004
X__mean	0.00607044
Y__quantile__q_0.5	0.00605271
Y__fft_coefficient__attr_"abs"__coeff_4	0.00605009
Y__minimum	0.00604153
vector_magnitude__quantile__q_0.5	0.00599531
vector_magnitude__kurtosis	0.00598058
Y__quantile__q_0.1	0.00594768
X__quantile__q_0.1	0.00594117
X__minimum	0.00592742
Y__median	0.0059237
vector_magnitude__mean	0.00590332
Y__quantile__q_0.75	0.00586704
Y__mean	0.00584372
vector_magnitude__fft_coefficient__attr_"abs"__coeff_3	0.00584303
vector_magnitude__minimum	0.00581328
Z__fft_coefficient__attr_"real"__coeff_0	0.00577425
Z__mean	0.00576417
X__root_mean_square	0.00574671
X__fft_coefficient__attr_"abs"__coeff_2	0.00573531
X__maximum	0.00571471
X__quantile__q_0.5	0.00570684
Y__quantile__q_0.95	0.00570528
Z__sum_values	0.00569666
X__fft_aggregated__aggtype_"variance"	0.00569495
X__variation_coefficient	0.00567725
vector_magnitude__fft_coefficient__attr_"abs"__coeff_4	0.00566744
Y__fft_coefficient__attr_"abs"__coeff_3	0.00566302
X__quantile__q_0.25	0.00565262
Y__maximum	0.00564903
X__quantile__q_0.75	0.00559445
X__quantile__q_0.95	0.0055345
Y__fft_aggregated__aggtype_"centroid"	0.0055214
Z__fft_coefficient__attr_"abs"__coeff_1	0.00549959
Z__quantile__q_0.5	0.00549027
Z__minimum	0.0054764
vector_magnitude__sum_values	0.00545285
Z__root_mean_square	0.00543043
Z__fourier_entropy__bins_10	0.005426
vector_magnitude__fft_coefficient__attr_"abs"__coeff_2	0.00540535
Z__fft_aggregated__aggtype_"centroid"	0.00538626
X__median	0.00538299
X__kurtosis	0.00533884
Z__fft_coefficient__attr_"abs"__coeff_2	0.00532631
vector_magnitude__fft_coefficient__attr_"real"__coeff_0	0.00529882
Z__quantile__q_0.75	0.00528866
Y__kurtosis	0.00527911
Z__fft_coefficient__attr_"abs"__coeff_3	0.00527105
Z__quantile__q_0.25	0.00525512
Z__quantile__q_0.95	0.00525318
vector_magnitude__fft_coefficient__attr_"imag"__coeff_1	0.00519028
X__fft_coefficient__attr_"abs"__coeff_3	0.00516725
vector_magnitude__skewness	0.00516175
vector_magnitude__maximum	0.00515127
Z__fft_coefficient__attr_"abs"__coeff_4	0.00511536
X__fft_coefficient__attr_"imag"__coeff_3	0.005111
X__fft_coefficient__attr_"imag"__coeff_4	0.00510683
vector_magnitude__median	0.00508525
Z__median	0.00507528
Z__kurtosis	0.00505129
X__fft_coefficient__attr_"imag"__coeff_2	0.00504759
Z__maximum	0.00502096
Y__fft_coefficient__attr_"angle"__coeff_1	0.00502069
Z__fft_aggregated__aggtype_"skew"	0.00501707
Y__fft_coefficient__attr_"angle"__coeff_3	0.00501677
Z__quantile__q_0.1	0.00501576
Z__fft_coefficient__attr_"abs"__coeff_0	0.0050112
Z__fft_coefficient__attr_"imag"__coeff_4	0.00500685
X__fft_coefficient__attr_"angle"__coeff_4	0.00500506
X__fft_coefficient__attr_"real"__coeff_1	0.0049998
Y__fft_coefficient__attr_"imag"__coeff_1	0.00499868
vector_magnitude__fft_coefficient__attr_"angle"__coeff_1	0.00496909
X__fft_coefficient__attr_"angle"__coeff_3	0.00496497
X__fft_coefficient__attr_"angle"__coeff_1	0.0049493
X__fft_coefficient__attr_"real"__coeff_3	0.0049429
Y__fft_coefficient__attr_"angle"__coeff_2	0.00493883
X__fft_coefficient__attr_"angle"__coeff_2	0.00488641
X__fft_coefficient__attr_"imag"__coeff_1	0.00488562
X__skewness	0.00488328
Z__variation_coefficient	0.00486536
vector_magnitude__fft_coefficient__attr_"abs"__coeff_1	0.00486122
X__fft_coefficient__attr_"abs"__coeff_4	0.00485124
X__fft_coefficient__attr_"real"__coeff_4	0.00484362
Z__fft_coefficient__attr_"real"__coeff_4	0.00483695
vector_magnitude__fourier_entropy__bins_10	0.00482794
Y__fft_coefficient__attr_"imag"__coeff_3	0.00482522
Y__fft_coefficient__attr_"imag"__coeff_4	0.00479785
vector_magnitude__fft_coefficient__attr_"angle"__coeff_3	0.00478964
Z__fft_coefficient__attr_"imag"__coeff_3	0.00477791
X__fft_coefficient__attr_"real"__coeff_2	0.00477501
Z__fft_coefficient__attr_"angle"__coeff_2	0.00474486
Z__fft_coefficient__attr_"angle"__coeff_3	0.00474019
Z__fft_coefficient__attr_"imag"__coeff_1	0.00473441
Y__fft_coefficient__attr_"imag"__coeff_2	0.00472846
Z__fft_aggregated__aggtype_"variance"	0.0047237
vector_magnitude__fft_coefficient__attr_"angle"__coeff_4	0.00471779
vector_magnitude__fft_coefficient__attr_"angle"__coeff_2	0.00470675
vector_magnitude__root_mean_square	0.00469875
Z__fft_coefficient__attr_"imag"__coeff_2	0.00466354
Z__fft_coefficient__attr_"angle"__coeff_4	0.0046627
Z__fft_coefficient__attr_"angle"__coeff_1	0.00465205
Y__skewness	0.00463405
Y__fft_coefficient__attr_"real"__coeff_2	0.0046202
Y__fft_coefficient__attr_"real"__coeff_3	0.00459605
Y__fft_coefficient__attr_"angle"__coeff_4	0.00458884
Z__fft_coefficient__attr_"real"__coeff_3	0.00456346
Z__fft_coefficient__attr_"real"__coeff_1	0.00456236
Y__fft_coefficient__attr_"real"__coeff_4	0.00455412
Z__fft_aggregated__aggtype_"kurtosis"	0.00454
Z__fft_coefficient__attr_"real"__coeff_2	0.00451916
Y__fft_coefficient__attr_"real"__coeff_1	0.00450187
vector_magnitude__fft_coefficient__attr_"imag"__coeff_3	0.00450129
vector_magnitude__fft_coefficient__attr_"imag"__coeff_2	0.00444521
Z__skewness	0.00444185
vector_magnitude__fft_coefficient__attr_"imag"__coeff_4	0.0044299
vector_magnitude__fft_coefficient__attr_"real"__coeff_1	0.00437332
vector_magnitude__fft_coefficient__attr_"real"__coeff_2	0.00435025
vector_magnitude__fft_coefficient__attr_"real"__coeff_4	0.00432523
vector_magnitude__fft_coefficient__attr_"real"__coeff_3	0.00431113
Z__fft_coefficient__attr_"angle"__coeff_0	0.00243954
X__fft_coefficient__attr_"angle"__coeff_0	0.00189204
Y__fft_coefficient__attr_"angle"__coeff_0	0.00124421
X__fft_coefficient__attr_"imag"__coeff_0	0
Y__fft_coefficient__attr_"imag"__coeff_0	0
Z__fft_coefficient__attr_"imag"__coeff_0	0
vector_magnitude__fft_coefficient__attr_"imag"__coeff_0	0
vector_magnitude__fft_coefficient__attr_"angle"__coeff_0	0

### Sheet: 5s_SedTpa
vector_magnitude__fft_aggregated__aggtype_"skew"	0.297302
vector_magnitude__fft_aggregated__aggtype_"centroid"	0.098106
vector_magnitude__variation_coefficient	0.0446545
vector_magnitude__quantile__q_0.1	0.0353536
vector_magnitude__standard_deviation	0.0171256
vector_magnitude__quantile__q_0.95	0.0133673
vector_magnitude__fft_aggregated__aggtype_"kurtosis"	0.0128027
vector_magnitude__quantile__q_0.25	0.0126288
vector_magnitude__quantile__q_0.75	0.00790873
Z__standard_deviation	0.00663712
Y__root_mean_square	0.00628314
Y__fft_coefficient__attr_"abs"__coeff_0	0.00613231
Y__fourier_entropy__bins_10	0.00605171
X__fft_aggregated__aggtype_"skew"	0.00573395
X__fourier_entropy__bins_10	0.00535248
X__standard_deviation	0.00473826
X__fft_coefficient__attr_"abs"__coeff_0	0.00469286
vector_magnitude__fft_coefficient__attr_"real"__coeff_0	0.00457566
X__fft_coefficient__attr_"abs"__coeff_1	0.00457015
Y__fft_coefficient__attr_"abs"__coeff_4	0.00438044
Y__standard_deviation	0.00435941
vector_magnitude__quantile__q_0.5	0.00433298
vector_magnitude__mean	0.0040137
vector_magnitude__median	0.00399895
Z__quantile__q_0.1	0.00393499
X__root_mean_square	0.00391422
Y__quantile__q_0.75	0.00390732
vector_magnitude__fft_aggregated__aggtype_"variance"	0.00389506
Y__minimum	0.00388436
vector_magnitude__fft_coefficient__attr_"abs"__coeff_0	0.00388399
Y__quantile__q_0.25	0.00386804
X__fft_aggregated__aggtype_"centroid"	0.00386687
X__fft_coefficient__attr_"abs"__coeff_2	0.00379202
Y__fft_aggregated__aggtype_"centroid"	0.00370365
Y__fft_aggregated__aggtype_"variance"	0.00368683
Z__minimum	0.00368181
Y__median	0.00366268
Y__mean	0.00360573
Y__fft_coefficient__attr_"abs"__coeff_3	0.00360345
Y__fft_aggregated__aggtype_"skew"	0.00358475
Y__sum_values	0.00357799
Y__quantile__q_0.5	0.00351951
Y__variation_coefficient	0.00350823
Z__mean	0.00350633
Y__fft_aggregated__aggtype_"kurtosis"	0.00347874
vector_magnitude__kurtosis	0.00347764
Z__quantile__q_0.25	0.00344117
X__sum_values	0.00339871
Y__fft_coefficient__attr_"real"__coeff_0	0.00338681
X__fft_aggregated__aggtype_"variance"	0.00338227
Y__fft_coefficient__attr_"abs"__coeff_1	0.00338217
Y__quantile__q_0.1	0.00337131
Y__fft_coefficient__attr_"abs"__coeff_2	0.00333441
Z__quantile__q_0.5	0.00333234
X__fft_aggregated__aggtype_"kurtosis"	0.00332239
Z__fft_aggregated__aggtype_"centroid"	0.00332199
Z__fft_coefficient__attr_"abs"__coeff_0	0.00329881
X__fft_coefficient__attr_"angle"__coeff_0	0.00328842
X__quantile__q_0.5	0.00324978
X__quantile__q_0.1	0.00323913
X__maximum	0.00323047
Z__root_mean_square	0.00322448
Y__quantile__q_0.95	0.0032222
X__quantile__q_0.75	0.00322086
vector_magnitude__sum_values	0.00321794
X__quantile__q_0.25	0.00321101
Z__fft_coefficient__attr_"abs"__coeff_1	0.00320706
Z__fft_aggregated__aggtype_"skew"	0.00320075
X__variation_coefficient	0.00318597
X__quantile__q_0.95	0.00317216
Z__quantile__q_0.95	0.00316453
Z__quantile__q_0.75	0.00313379
Z__sum_values	0.00313342
Z__fft_coefficient__attr_"abs"__coeff_2	0.00311428
Z__maximum	0.00311325
X__mean	0.00308732
Z__variation_coefficient	0.00307748
vector_magnitude__skewness	0.00306574
vector_magnitude__root_mean_square	0.00304532
vector_magnitude__fft_coefficient__attr_"abs"__coeff_3	0.00304237
vector_magnitude__maximum	0.00301505
Z__fft_aggregated__aggtype_"variance"	0.00299884
Z__kurtosis	0.00299393
Z__fft_coefficient__attr_"real"__coeff_0	0.00296796
Y__maximum	0.0029588
vector_magnitude__fft_coefficient__attr_"abs"__coeff_2	0.00293825
X__median	0.00292931
X__fft_coefficient__attr_"real"__coeff_0	0.0029286
Z__fft_aggregated__aggtype_"kurtosis"	0.0029218
vector_magnitude__fourier_entropy__bins_10	0.00291548
Z__fft_coefficient__attr_"abs"__coeff_4	0.00290335
X__minimum	0.00289482
Z__fourier_entropy__bins_10	0.00286972
X__fft_coefficient__attr_"abs"__coeff_4	0.00283734
Z__fft_coefficient__attr_"abs"__coeff_3	0.00282624
Y__kurtosis	0.00282096
X__fft_coefficient__attr_"abs"__coeff_3	0.0028121
vector_magnitude__fft_coefficient__attr_"abs"__coeff_4	0.00280326
vector_magnitude__fft_coefficient__attr_"imag"__coeff_1	0.00276759
X__kurtosis	0.00276484
X__skewness	0.00274566
Z__fft_coefficient__attr_"imag"__coeff_2	0.00272536
Z__skewness	0.00269015
Z__fft_coefficient__attr_"imag"__coeff_1	0.00268094
X__fft_coefficient__attr_"real"__coeff_1	0.00267694
Y__skewness	0.00266906
X__fft_coefficient__attr_"imag"__coeff_1	0.00266212
vector_magnitude__minimum	0.00266144
Y__fft_coefficient__attr_"imag"__coeff_1	0.00264883
Y__fft_coefficient__attr_"imag"__coeff_2	0.00263396
Z__median	0.00263255
vector_magnitude__fft_coefficient__attr_"real"__coeff_1	0.00262961
vector_magnitude__fft_coefficient__attr_"imag"__coeff_2	0.00262736
vector_magnitude__fft_coefficient__attr_"imag"__coeff_4	0.00262458
Y__fft_coefficient__attr_"real"__coeff_4	0.00262106
X__fft_coefficient__attr_"imag"__coeff_2	0.00260974
vector_magnitude__fft_coefficient__attr_"imag"__coeff_3	0.00260837
Y__fft_coefficient__attr_"real"__coeff_2	0.00259854
Y__fft_coefficient__attr_"angle"__coeff_2	0.00259267
X__fft_coefficient__attr_"imag"__coeff_3	0.00259128
Y__fft_coefficient__attr_"imag"__coeff_3	0.00258658
vector_magnitude__fft_coefficient__attr_"real"__coeff_4	0.00258411
Z__fft_coefficient__attr_"imag"__coeff_4	0.00257757
Y__fft_coefficient__attr_"angle"__coeff_3	0.00257398
vector_magnitude__fft_coefficient__attr_"real"__coeff_2	0.00257397
vector_magnitude__fft_coefficient__attr_"angle"__coeff_1	0.00256498
Y__fft_coefficient__attr_"imag"__coeff_4	0.00256479
X__fft_coefficient__attr_"imag"__coeff_4	0.0025588
Y__fft_coefficient__attr_"real"__coeff_1	0.00254911
vector_magnitude__fft_coefficient__attr_"abs"__coeff_1	0.00254849
Z__fft_coefficient__attr_"real"__coeff_2	0.00254706
X__fft_coefficient__attr_"real"__coeff_3	0.00254233
X__fft_coefficient__attr_"real"__coeff_2	0.00252912
Z__fft_coefficient__attr_"imag"__coeff_3	0.00252826
vector_magnitude__fft_coefficient__attr_"angle"__coeff_2	0.00251874
vector_magnitude__fft_coefficient__attr_"angle"__coeff_3	0.00251564
vector_magnitude__fft_coefficient__attr_"angle"__coeff_4	0.00250556
Z__fft_coefficient__attr_"angle"__coeff_4	0.00249311
Y__fft_coefficient__attr_"real"__coeff_3	0.0024884
Y__fft_coefficient__attr_"angle"__coeff_1	0.0024777
Z__fft_coefficient__attr_"real"__coeff_4	0.00246035
X__fft_coefficient__attr_"angle"__coeff_3	0.00245845
Z__fft_coefficient__attr_"angle"__coeff_2	0.0024382
Z__fft_coefficient__attr_"real"__coeff_3	0.00242948
X__fft_coefficient__attr_"angle"__coeff_4	0.00242711
vector_magnitude__fft_coefficient__attr_"real"__coeff_3	0.00241868
X__fft_coefficient__attr_"angle"__coeff_1	0.00240847
Z__fft_coefficient__attr_"angle"__coeff_3	0.00240374
Z__fft_coefficient__attr_"angle"__coeff_1	0.00240165
X__fft_coefficient__attr_"angle"__coeff_2	0.00239954
Y__fft_coefficient__attr_"angle"__coeff_4	0.00239613
X__fft_coefficient__attr_"real"__coeff_4	0.00239374
Z__fft_coefficient__attr_"real"__coeff_1	0.0023804
Z__fft_coefficient__attr_"angle"__coeff_0	0.000490469
X__fft_coefficient__attr_"imag"__coeff_0	0
Y__fft_coefficient__attr_"imag"__coeff_0	0
Y__fft_coefficient__attr_"angle"__coeff_0	0
Z__fft_coefficient__attr_"imag"__coeff_0	0
vector_magnitude__fft_coefficient__attr_"imag"__coeff_0	0
vector_magnitude__fft_coefficient__attr_"angle"__coeff_0	0
